# Genetic Susceptibility to Incisional Hernia Evaluation of Hernia Polygenic Risk Scores

**DOI:** 10.64898/2026.06.10.26355374

**Authors:** Andrew M. Pregnall, Margaret M. Hornick, Robyn B. Broach, Renae Judy, John DePaolo, Shuai Yuan, Michael G. Levin, John P. Fischer, Scott M. Damrauer, Heather Wachtel

**Affiliations:** Department of Surgery, University of Pennsylvania, Philadelphia, PA; Department of Surgery, MedStar Georgetown University Hospital, Washington, DC; Corporal Michael Crescenz VA Medical Center, Philadelphia, PA; Department of Medicine, University of Pennsylvania, Philadelphia, PA; Department of Genetics, University of Pennsylvania, Philadelphia, PA

**Keywords:** incisional hernia, polygenic risk scoring, risk modeling, Bayesian analysis

## Abstract

**Objectives:** Incisional hernia (IH) affects 13-30% of people after abdominal surgery, resulting in substantial morbidity and costs. While clinical risk factors have been studied extensively, genomic risk for IH is incompletely understood. We aimed to evaluate the impact of polygenic risk scores (PRS) on IH risk prediction.

**Methods:** We created and evaluated three PRS for abdominal hernia, ventral hernia and latent hernia susceptibility for prediction of IH in an institutional biobank. The primary outcome was defined as the diagnosis or repair of an IH based on ICD-9/10-CM/PCS and CPT codes. Clinical covariates included age, sex, body mass index (BMI), smoking status, index procedure type, and perioperative surgical site infection. A phenome-wide association study (PheWAS) was performed to assess clinical associations with increased PRS. We then tested the ability of the PRS to improve prediction for IH by modeling clinical covariates with and without PRS in patients who underwent abdominal surgery. Model performance was assessed using 10 iterations of 5-fold cross-validation to estimate Brier scores and area under the receiver operating characteristic curve (AUROC), which were compared using cross-model Bayesian analysis of variance.

**Results:** In 55,809 subjects, assessed PRS was significantly associated with incisional, umbilical, and ventral hernia on PheWAS, with 1.19 greater odds of developing IH per 1-SD increase in PRS (95% CI: 1.13-1.25, P < 0.001). Of 9,909 subjects who underwent qualifying abdominal surgery, 706 developed IH. In this cohort, the latent hernia susceptibility PRS was associated with a 16% increased hazard of developing IH per 1-SD increase (HR 1.16; 95% CI: 1.07-1.26; P < 0.001). Compared to a predictive model using clinical covariates (Brier score = 0.047, 95% CI: 0.046-0.048; AUROC = 0.660, 95% CI: 0.653-0.666), addition of the PRS showed similar Brier score and AUROC estimates (Brier score = 0.047, 95% CI: 0.046-0.048; AUROC: 0.667, 95% CI: 0.661-0.673) at five years. Cross-model Bayesian analysis demonstrated >99% probability of practical equivalence when trying to detect a difference of ≥ 0.02.

**Conclusion:** All three PRS for hernia were independently associated with IH, suggesting that genomic factors contribute significantly to IH development. However, none of the three PRS meaningfully improved clinical IH risk prediction in patients who underwent abdominal surgery. This suggests that clinical comorbidities and surgical techniques may be equally as important as genomic architecture.
