## Supplementary Data for "Genetic Susceptibility to Incisional Hernia Evaluation of Hernia Polygenic Risk Scores"

### Sheet: Sheet1
Ontology	Type	Category	Code
ICD-9-CM	Diagnosis	Diaphragmatic Hernia	551.3
ICD-9-CM	Diagnosis	Diaphragmatic Hernia	552.3
ICD-9-CM	Diagnosis	Diaphragmatic Hernia	553.3
ICD-9-CM	Diagnosis	Umbilical Hernia	551.1
ICD-9-CM	Diagnosis	Umbilical Hernia	552.1
ICD-9-CM	Diagnosis	Umbilical Hernia	553.1
ICD-9-CM	Diagnosis	Inguinal Hernia	550
ICD-9-CM	Diagnosis	Inguinal Hernia	550.0
ICD-9-CM	Diagnosis	Inguinal Hernia	550.00
ICD-9-CM	Diagnosis	Inguinal Hernia	550.01
ICD-9-CM	Diagnosis	Inguinal Hernia	550.02
ICD-9-CM	Diagnosis	Inguinal Hernia	550.03
ICD-9-CM	Diagnosis	Inguinal Hernia	550.1
ICD-9-CM	Diagnosis	Inguinal Hernia	550.10
ICD-9-CM	Diagnosis	Inguinal Hernia	550.11
ICD-9-CM	Diagnosis	Inguinal Hernia	550.12
ICD-9-CM	Diagnosis	Inguinal Hernia	550.13
ICD-9-CM	Diagnosis	Inguinal Hernia	550.9
ICD-9-CM	Diagnosis	Inguinal Hernia	550.9
ICD-9-CM	Diagnosis	Inguinal Hernia	550.91
ICD-9-CM	Diagnosis	Inguinal Hernia	550.92
ICD-9-CM	Diagnosis	Inguinal Hernia	550.93
ICD-9-CM	Diagnosis	Femoral Hernia	551.0
ICD-9-CM	Diagnosis	Femoral Hernia	551.00
ICD-9-CM	Diagnosis	Femoral Hernia	551.01
ICD-9-CM	Diagnosis	Femoral Hernia	551.02
ICD-9-CM	Diagnosis	Femoral Hernia	551.03
ICD-9-CM	Diagnosis	Femoral Hernia	552.0
ICD-9-CM	Diagnosis	Femoral Hernia	552.00
ICD-9-CM	Diagnosis	Femoral Hernia	552.01
ICD-9-CM	Diagnosis	Femoral Hernia	552.02
ICD-9-CM	Diagnosis	Femoral Hernia	552.03
ICD-9-CM	Diagnosis	Femoral Hernia	553.0
ICD-9-CM	Diagnosis	Femoral Hernia	553.00
ICD-9-CM	Diagnosis	Femoral Hernia	553.01
ICD-9-CM	Diagnosis	Femoral Hernia	553.02
ICD-9-CM	Diagnosis	Femoral Hernia	553.03
ICD-9-CM	Diagnosis	Other Hernia	551.8
ICD-9-CM	Diagnosis	Other Hernia	551.9
ICD-9-CM	Diagnosis	Other Hernia	552.8
ICD-9-CM	Diagnosis	Other Hernia	552.9
ICD-9-CM	Diagnosis	Other Hernia	553.8
ICD-9-CM	Diagnosis	Other Hernia	553.9
ICD-9-CM	Diagnosis	Ventral/Incisional Hernia	551.2
ICD-9-CM	Diagnosis	Ventral/Incisional Hernia	551.20
ICD-9-CM	Diagnosis	Ventral/Incisional Hernia	551.21
ICD-9-CM	Diagnosis	Ventral/Incisional Hernia	551.29
ICD-9-CM	Diagnosis	Ventral/Incisional Hernia	552.2
ICD-9-CM	Diagnosis	Ventral/Incisional Hernia	552.20
ICD-9-CM	Diagnosis	Ventral/Incisional Hernia	552.21
ICD-9-CM	Diagnosis	Ventral/Incisional Hernia	552.29
ICD-9-CM	Diagnosis	Ventral/Incisional Hernia	553.2
ICD-9-CM	Diagnosis	Ventral/Incisional Hernia	553.20
ICD-9-CM	Diagnosis	Ventral/Incisional Hernia	553.21
ICD-9-CM	Diagnosis	Ventral/Incisional Hernia	553.29
ICD-9-CM	Diagnosis	Surgical Site Infection	682.2
ICD-9-CM	Diagnosis	Surgical Site Infection	682.8
ICD-9-CM	Diagnosis	Surgical Site Infection	682.9
ICD-9-CM	Diagnosis	Surgical Site Infection	998.5
ICD-9-CM	Diagnosis	Surgical Site Infection	998.59
ICD-10-CM	Diagnosis	Diaphragmatic Hernia	K44
ICD-10-CM	Diagnosis	Diaphragmatic Hernia	K44.0
ICD-10-CM	Diagnosis	Diaphragmatic Hernia	K44.1
ICD-10-CM	Diagnosis	Diaphragmatic Hernia	K44.9
ICD-10-CM	Diagnosis	Umbilical Hernia	K42
ICD-10-CM	Diagnosis	Umbilical Hernia	K42.0
ICD-10-CM	Diagnosis	Umbilical Hernia	K42.1
ICD-10-CM	Diagnosis	Umbilical Hernia	K42.9
ICD-10-CM	Diagnosis	Inguinal Hernia	K40
ICD-10-CM	Diagnosis	Inguinal Hernia	K40.0
ICD-10-CM	Diagnosis	Inguinal Hernia	K40.00
ICD-10-CM	Diagnosis	Inguinal Hernia	K40.01
ICD-10-CM	Diagnosis	Inguinal Hernia	K40.1
ICD-10-CM	Diagnosis	Inguinal Hernia	K40.10
ICD-10-CM	Diagnosis	Inguinal Hernia	K40.11
ICD-10-CM	Diagnosis	Inguinal Hernia	K40.2
ICD-10-CM	Diagnosis	Inguinal Hernia	K40.20
ICD-10-CM	Diagnosis	Inguinal Hernia	K40.21
ICD-10-CM	Diagnosis	Inguinal Hernia	K40.3
ICD-10-CM	Diagnosis	Inguinal Hernia	K40.30
ICD-10-CM	Diagnosis	Inguinal Hernia	K40.31
ICD-10-CM	Diagnosis	Inguinal Hernia	K40.4
ICD-10-CM	Diagnosis	Inguinal Hernia	K40.40
ICD-10-CM	Diagnosis	Inguinal Hernia	K40.41
ICD-10-CM	Diagnosis	Inguinal Hernia	K40.9
ICD-10-CM	Diagnosis	Inguinal Hernia	K40.90
ICD-10-CM	Diagnosis	Inguinal Hernia	K40.91
ICD-10-CM	Diagnosis	Femoral Hernia	K41
ICD-10-CM	Diagnosis	Femoral Hernia	K41.0
ICD-10-CM	Diagnosis	Femoral Hernia	K41.00
ICD-10-CM	Diagnosis	Femoral Hernia	K41.01
ICD-10-CM	Diagnosis	Femoral Hernia	K41.1
ICD-10-CM	Diagnosis	Femoral Hernia	K41.10
ICD-10-CM	Diagnosis	Femoral Hernia	K41.11
ICD-10-CM	Diagnosis	Femoral Hernia	K41.2
ICD-10-CM	Diagnosis	Femoral Hernia	K41.20
ICD-10-CM	Diagnosis	Femoral Hernia	K41.21
ICD-10-CM	Diagnosis	Femoral Hernia	K41.3
ICD-10-CM	Diagnosis	Femoral Hernia	K41.30
ICD-10-CM	Diagnosis	Femoral Hernia	K41.31
ICD-10-CM	Diagnosis	Femoral Hernia	K41.4
ICD-10-CM	Diagnosis	Femoral Hernia	K41.40
ICD-10-CM	Diagnosis	Femoral Hernia	K41.41
ICD-10-CM	Diagnosis	Femoral Hernia	K41.9
ICD-10-CM	Diagnosis	Femoral Hernia	K41.90
ICD-10-CM	Diagnosis	Femoral Hernia	K41.91
ICD-10-CM	Diagnosis	Parastomal Hernia	K43.3
ICD-10-CM	Diagnosis	Parastomal Hernia	K43.4
ICD-10-CM	Diagnosis	Parastomal Hernia	K43.5
ICD-10-CM	Diagnosis	Other Hernia	K45
ICD-10-CM	Diagnosis	Other Hernia	K45.0
ICD-10-CM	Diagnosis	Other Hernia	K45.1
ICD-10-CM	Diagnosis	Other Hernia	K45.8
ICD-10-CM	Diagnosis	Other Hernia	K46
ICD-10-CM	Diagnosis	Other Hernia	K46.0
ICD-10-CM	Diagnosis	Other Hernia	K46.1
ICD-10-CM	Diagnosis	Other Hernia	K46.9
ICD-10-CM	Diagnosis	Ventral/Incisional Hernia	K43.0
ICD-10-CM	Diagnosis	Ventral/Incisional Hernia	K43.1
ICD-10-CM	Diagnosis	Ventral/Incisional Hernia	K43.2
ICD-10-CM	Diagnosis	Ventral/Incisional Hernia	K43.6
ICD-10-CM	Diagnosis	Ventral/Incisional Hernia	K43.7
ICD-10-CM	Diagnosis	Ventral/Incisional Hernia	K43.9
ICD-10-CM	Diagnosis	Ventral/Incisional Hernia	K46.0
ICD-10-CM	Diagnosis	Ventral/Incisional Hernia	K46.9
ICD-10-CM	Diagnosis	Surgical Site Infection	L02.21
ICD-10-CM	Diagnosis	Surgical Site Infection	L02.211
ICD-10-CM	Diagnosis	Surgical Site Infection	L02.216
ICD-10-CM	Diagnosis	Surgical Site Infection	L02.219
ICD-10-CM	Diagnosis	Surgical Site Infection	O86.0
ICD-10-CM	Diagnosis	Surgical Site Infection	O86.00
ICD-10-CM	Diagnosis	Surgical Site Infection	O86.01
ICD-10-CM	Diagnosis	Surgical Site Infection	T81.41
ICD-10-CM	Diagnosis	Surgical Site Infection	T81.41XA
ICD-10-CM	Diagnosis	Surgical Site Infection	T81.41XD
ICD-10-CM	Diagnosis	Surgical Site Infection	T81.41XS
ICD-10-CM	Diagnosis	Surgical Site Infection	T81.49
ICD-10-CM	Diagnosis	Surgical Site Infection	T81.49XA
ICD-10-CM	Diagnosis	Surgical Site Infection	T81.49XD
ICD-10-CM	Diagnosis	Surgical Site Infection	T81.49XS
ICD-10-CM	Diagnosis	Surgical Site Infection	L02.21
ICD-10-CM	Diagnosis	Surgical Site Infection	L02.211
ICD-10-CM	Diagnosis	Surgical Site Infection	L02.216
ICD-10-CM	Diagnosis	Surgical Site Infection	O86.02
ICD-10-CM	Diagnosis	Surgical Site Infection	T81.42
ICD-10-CM	Diagnosis	Surgical Site Infection	T81.42XA
ICD-10-CM	Diagnosis	Surgical Site Infection	T81.42XD
ICD-10-CM	Diagnosis	Surgical Site Infection	T81.42XS
ICD-9-PCS	Procedure	Bariatric Surgery	43.7
ICD-9-PCS	Procedure	Bariatric Surgery	43.82
ICD-9-PCS	Procedure	Bariatric Surgery	43.89
ICD-9-PCS	Procedure	Bariatric Surgery	44.38
ICD-9-PCS	Procedure	Bariatric Surgery	44.39
ICD-9-PCS	Procedure	Bariatric Surgery	44.5
ICD-9-PCS	Procedure	Bariatric Surgery	44.68
ICD-9-PCS	Procedure	Bariatric Surgery	44.69
ICD-9-PCS	Procedure	Bariatric Surgery	44.95
ICD-9-PCS	Procedure	Bariatric Surgery	45.51
ICD-9-PCS	Procedure	Bariatric Surgery	45.91
ICD-9-PCS	Procedure	Colorectal Surgery	17.31
ICD-9-PCS	Procedure	Colorectal Surgery	17.32
ICD-9-PCS	Procedure	Colorectal Surgery	17.33
ICD-9-PCS	Procedure	Colorectal Surgery	17.34
ICD-9-PCS	Procedure	Colorectal Surgery	17.35
ICD-9-PCS	Procedure	Colorectal Surgery	17.36
ICD-9-PCS	Procedure	Colorectal Surgery	17.39
ICD-9-PCS	Procedure	Colorectal Surgery	45.01
ICD-9-PCS	Procedure	Colorectal Surgery	45.61
ICD-9-PCS	Procedure	Colorectal Surgery	45.62
ICD-9-PCS	Procedure	Colorectal Surgery	45.63
ICD-9-PCS	Procedure	Colorectal Surgery	45.7
ICD-9-PCS	Procedure	Colorectal Surgery	45.71
ICD-9-PCS	Procedure	Colorectal Surgery	45.72
ICD-9-PCS	Procedure	Colorectal Surgery	45.73
ICD-9-PCS	Procedure	Colorectal Surgery	45.74
ICD-9-PCS	Procedure	Colorectal Surgery	45.75
ICD-9-PCS	Procedure	Colorectal Surgery	45.76
ICD-9-PCS	Procedure	Colorectal Surgery	45.79
ICD-9-PCS	Procedure	Colorectal Surgery	45.8
ICD-9-PCS	Procedure	Colorectal Surgery	45.81
ICD-9-PCS	Procedure	Colorectal Surgery	45.82
ICD-9-PCS	Procedure	Colorectal Surgery	45.83
ICD-9-PCS	Procedure	Colorectal Surgery	45.9
ICD-9-PCS	Procedure	Colorectal Surgery	45.91
ICD-9-PCS	Procedure	Colorectal Surgery	45.92
ICD-9-PCS	Procedure	Colorectal Surgery	45.93
ICD-9-PCS	Procedure	Colorectal Surgery	45.94
ICD-9-PCS	Procedure	Colorectal Surgery	45.95
ICD-9-PCS	Procedure	Colorectal Surgery	48.5
ICD-9-PCS	Procedure	Colorectal Surgery	48.51
ICD-9-PCS	Procedure	Colorectal Surgery	48.52
ICD-9-PCS	Procedure	Colorectal Surgery	48.59
ICD-9-PCS	Procedure	Colorectal Surgery	48.62
ICD-9-PCS	Procedure	Colorectal Surgery	48.63
ICD-9-PCS	Procedure	Upper Gastrointestinal Surgery	43.5
ICD-9-PCS	Procedure	Upper Gastrointestinal Surgery	43.6
ICD-9-PCS	Procedure	Upper Gastrointestinal Surgery	43.7
ICD-9-PCS	Procedure	Upper Gastrointestinal Surgery	43.8
ICD-9-PCS	Procedure	Upper Gastrointestinal Surgery	43.81
ICD-9-PCS	Procedure	Upper Gastrointestinal Surgery	43.82
ICD-9-PCS	Procedure	Upper Gastrointestinal Surgery	43.9
ICD-9-PCS	Procedure	Upper Gastrointestinal Surgery	43.91
ICD-9-PCS	Procedure	Upper Gastrointestinal Surgery	43.99
ICD-9-PCS	Procedure	Upper Gastrointestinal Surgery	44.95
ICD-9-PCS	Procedure	Upper Gastrointestinal Surgery	44.96
ICD-9-PCS	Procedure	Upper Gastrointestinal Surgery	44.97
ICD-9-PCS	Procedure	Upper Gastrointestinal Surgery	42.4
ICD-9-PCS	Procedure	Upper Gastrointestinal Surgery	42.40
ICD-9-PCS	Procedure	Upper Gastrointestinal Surgery	42.41
ICD-9-PCS	Procedure	Upper Gastrointestinal Surgery	42.42
ICD-9-PCS	Procedure	Gynecologic Surgery	68.3
ICD-9-PCS	Procedure	Gynecologic Surgery	68.31
ICD-9-PCS	Procedure	Gynecologic Surgery	68.39
ICD-9-PCS	Procedure	Gynecologic Surgery	68.4
ICD-9-PCS	Procedure	Gynecologic Surgery	68.41
ICD-9-PCS	Procedure	Gynecologic Surgery	68.49
ICD-9-PCS	Procedure	Gynecologic Surgery	68.6
ICD-9-PCS	Procedure	Gynecologic Surgery	68.61
ICD-9-PCS	Procedure	Gynecologic Surgery	68.69
ICD-9-PCS	Procedure	Gynecologic Surgery	68.7
ICD-9-PCS	Procedure	Gynecologic Surgery	68.71
ICD-9-PCS	Procedure	Gynecologic Surgery	68.79
ICD-9-PCS	Procedure	Gynecologic Surgery	68.8
ICD-9-PCS	Procedure	Gynecologic Surgery	68.9
ICD-9-PCS	Procedure	Hepatobiliary Surgery	41.43
ICD-9-PCS	Procedure	Hepatobiliary Surgery	41.5
ICD-9-PCS	Procedure	Hepatobiliary Surgery	50.25
ICD-9-PCS	Procedure	Hepatobiliary Surgery	50.3
ICD-9-PCS	Procedure	Hepatobiliary Surgery	50.4
ICD-9-PCS	Procedure	Hepatobiliary Surgery	50.61
ICD-9-PCS	Procedure	Hepatobiliary Surgery	51.23
ICD-9-PCS	Procedure	Hepatobiliary Surgery	51.24
ICD-9-PCS	Procedure	Hepatobiliary Surgery	52.5
ICD-9-PCS	Procedure	Hepatobiliary Surgery	52.51
ICD-9-PCS	Procedure	Hepatobiliary Surgery	52.52
ICD-9-PCS	Procedure	Hepatobiliary Surgery	52.53
ICD-9-PCS	Procedure	Hepatobiliary Surgery	52.59
ICD-9-PCS	Procedure	Hepatobiliary Surgery	52.6
ICD-9-PCS	Procedure	Hepatobiliary Surgery	52.7
ICD-9-PCS	Procedure	Transplant Surgery	46.97
ICD-9-PCS	Procedure	Transplant Surgery	50.5
ICD-9-PCS	Procedure	Transplant Surgery	51.23
ICD-9-PCS	Procedure	Transplant Surgery	51.24
ICD-9-PCS	Procedure	Transplant Surgery	52.8
ICD-9-PCS	Procedure	Transplant Surgery	52.80
ICD-9-PCS	Procedure	Transplant Surgery	52.81
ICD-9-PCS	Procedure	Transplant Surgery	52.82
ICD-9-PCS	Procedure	Transplant Surgery	52.83
ICD-9-PCS	Procedure	Transplant Surgery	52.84
ICD-9-PCS	Procedure	Transplant Surgery	52.85
ICD-9-PCS	Procedure	Transplant Surgery	52.86
ICD-9-PCS	Procedure	Transplant Surgery	55.6
ICD-9-PCS	Procedure	Transplant Surgery	55.61
ICD-9-PCS	Procedure	Transplant Surgery	55.69
ICD-9-PCS	Procedure	Urologic Surgery	55.01
ICD-9-PCS	Procedure	Urologic Surgery	55.11
ICD-9-PCS	Procedure	Urologic Surgery	55.24
ICD-9-PCS	Procedure	Urologic Surgery	55.31
ICD-9-PCS	Procedure	Urologic Surgery	55.32
ICD-9-PCS	Procedure	Urologic Surgery	55.4
ICD-9-PCS	Procedure	Urologic Surgery	55.5
ICD-9-PCS	Procedure	Urologic Surgery	55.54
ICD-9-PCS	Procedure	Urologic Surgery	55.7
ICD-9-PCS	Procedure	Urologic Surgery	55.70
ICD-9-PCS	Procedure	Urologic Surgery	55.81
ICD-9-PCS	Procedure	Urologic Surgery	55.82
ICD-9-PCS	Procedure	Urologic Surgery	55.83
ICD-9-PCS	Procedure	Urologic Surgery	55.84
ICD-9-PCS	Procedure	Urologic Surgery	55.85
ICD-9-PCS	Procedure	Urologic Surgery	55.86
ICD-9-PCS	Procedure	Urologic Surgery	55.87
ICD-9-PCS	Procedure	Urologic Surgery	55.91
ICD-9-PCS	Procedure	Urologic Surgery	55.97
ICD-9-PCS	Procedure	Urologic Surgery	55.98
ICD-9-PCS	Procedure	Urologic Surgery	56.34
ICD-9-PCS	Procedure	Urologic Surgery	56.4
ICD-9-PCS	Procedure	Urologic Surgery	56.41
ICD-9-PCS	Procedure	Urologic Surgery	56.42
ICD-9-PCS	Procedure	Urologic Surgery	56.51
ICD-9-PCS	Procedure	Urologic Surgery	56.52
ICD-9-PCS	Procedure	Urologic Surgery	56.71
ICD-9-PCS	Procedure	Urologic Surgery	56.72
ICD-9-PCS	Procedure	Urologic Surgery	56.73
ICD-9-PCS	Procedure	Urologic Surgery	56.89
ICD-9-PCS	Procedure	Urologic Surgery	56.95
ICD-9-PCS	Procedure	Urologic Surgery	57.18
ICD-9-PCS	Procedure	Urologic Surgery	57.21
ICD-9-PCS	Procedure	Urologic Surgery	57.34
ICD-9-PCS	Procedure	Urologic Surgery	57.51
ICD-9-PCS	Procedure	Urologic Surgery	57.59
ICD-9-PCS	Procedure	Urologic Surgery	57.6
ICD-9-PCS	Procedure	Urologic Surgery	57.7
ICD-9-PCS	Procedure	Urologic Surgery	57.71
ICD-9-PCS	Procedure	Urologic Surgery	57.79
ICD-9-PCS	Procedure	Vascular Surgery	38.04
ICD-9-PCS	Procedure	Vascular Surgery	38.06
ICD-9-PCS	Procedure	Vascular Surgery	38.07
ICD-9-PCS	Procedure	Vascular Surgery	38.34
ICD-9-PCS	Procedure	Vascular Surgery	38.36
ICD-9-PCS	Procedure	Vascular Surgery	38.37
ICD-9-PCS	Procedure	Vascular Surgery	38.44
ICD-9-PCS	Procedure	Vascular Surgery	38.46
ICD-9-PCS	Procedure	Vascular Surgery	38.57
ICD-9-PCS	Procedure	Vascular Surgery	38.64
ICD-9-PCS	Procedure	Vascular Surgery	38.66
ICD-9-PCS	Procedure	Vascular Surgery	38.67
ICD-9-PCS	Procedure	Vascular Surgery	38.84
ICD-9-PCS	Procedure	Vascular Surgery	38.86
ICD-9-PCS	Procedure	Vascular Surgery	38.87
ICD-9-PCS	Procedure	Vascular Surgery	39.1
ICD-9-PCS	Procedure	Vascular Surgery	39.24
ICD-9-PCS	Procedure	Vascular Surgery	39.25
ICD-9-PCS	Procedure	Vascular Surgery	39.26
ICD-9-PCS	Procedure	Vascular Surgery	39.55
ICD-9-PCS	Procedure	Non-Incisional Hernia Surgery	53.8
ICD-9-PCS	Procedure	Non-Incisional Hernia Surgery	53.80
ICD-9-PCS	Procedure	Non-Incisional Hernia Surgery	53.83
ICD-9-PCS	Procedure	Non-Incisional Hernia Surgery	53.84
ICD-9-PCS	Procedure	Non-Incisional Hernia Surgery	53.7
ICD-9-PCS	Procedure	Non-Incisional Hernia Surgery	53.71
ICD-9-PCS	Procedure	Non-Incisional Hernia Surgery	53.72
ICD-9-PCS	Procedure	Non-Incisional Hernia Surgery	53.75
ICD-9-PCS	Procedure	Non-Incisional Hernia Surgery	53.4
ICD-9-PCS	Procedure	Non-Incisional Hernia Surgery	53.41
ICD-9-PCS	Procedure	Non-Incisional Hernia Surgery	53.42
ICD-9-PCS	Procedure	Non-Incisional Hernia Surgery	53.43
ICD-9-PCS	Procedure	Non-Incisional Hernia Surgery	53.49
ICD-9-PCS	Procedure	Non-Incisional Hernia Surgery	53.0
ICD-9-PCS	Procedure	Non-Incisional Hernia Surgery	53.00
ICD-9-PCS	Procedure	Non-Incisional Hernia Surgery	53.01
ICD-9-PCS	Procedure	Non-Incisional Hernia Surgery	53.02
ICD-9-PCS	Procedure	Non-Incisional Hernia Surgery	53.03
ICD-9-PCS	Procedure	Non-Incisional Hernia Surgery	53.04
ICD-9-PCS	Procedure	Non-Incisional Hernia Surgery	53.05
ICD-9-PCS	Procedure	Non-Incisional Hernia Surgery	53.1
ICD-9-PCS	Procedure	Non-Incisional Hernia Surgery	53.10
ICD-9-PCS	Procedure	Non-Incisional Hernia Surgery	53.11
ICD-9-PCS	Procedure	Non-Incisional Hernia Surgery	53.12
ICD-9-PCS	Procedure	Non-Incisional Hernia Surgery	53.13
ICD-9-PCS	Procedure	Non-Incisional Hernia Surgery	53.14
ICD-9-PCS	Procedure	Non-Incisional Hernia Surgery	53.15
ICD-9-PCS	Procedure	Non-Incisional Hernia Surgery	53.16
ICD-9-PCS	Procedure	Non-Incisional Hernia Surgery	53.17
ICD-9-PCS	Procedure	Non-Incisional Hernia Surgery	53.2
ICD-9-PCS	Procedure	Non-Incisional Hernia Surgery	53.21
ICD-9-PCS	Procedure	Non-Incisional Hernia Surgery	53.29
ICD-9-PCS	Procedure	Non-Incisional Hernia Surgery	53.3
ICD-9-PCS	Procedure	Non-Incisional Hernia Surgery	53.31
ICD-9-PCS	Procedure	Non-Incisional Hernia Surgery	53.39
ICD-9-PCS	Procedure	Non-Incisional Hernia Surgery	46.42
ICD-9-PCS	Procedure	Non-Incisional Hernia Surgery	53.9
ICD-9-PCS	Procedure	Incisional Hernia Repair	53.5
ICD-9-PCS	Procedure	Incisional Hernia Repair	53.51
ICD-9-PCS	Procedure	Incisional Hernia Repair	53.59
ICD-9-PCS	Procedure	Incisional Hernia Repair	53.6
ICD-9-PCS	Procedure	Incisional Hernia Repair	53.61
ICD-9-PCS	Procedure	Incisional Hernia Repair	53.62
ICD-9-PCS	Procedure	Incisional Hernia Repair	53.63
ICD-9-PCS	Procedure	Incisional Hernia Repair	53.69
ICD-9-PCS	Procedure	Incisional Hernia Repair	53.9
ICD-10-PCS	Procedure	Bariatric Surgery	0D160
ICD-10-PCS	Procedure	Bariatric Surgery	0D164
ICD-10-PCS	Procedure	Bariatric Surgery	0DB60
ICD-10-PCS	Procedure	Bariatric Surgery	0DB63
ICD-10-PCS	Procedure	Bariatric Surgery	0DB64
ICD-10-PCS	Procedure	Bariatric Surgery	0DT60ZZ
ICD-10-PCS	Procedure	Bariatric Surgery	0DT64ZZ
ICD-10-PCS	Procedure	Bariatric Surgery	0DV60
ICD-10-PCS	Procedure	Bariatric Surgery	0DV63
ICD-10-PCS	Procedure	Bariatric Surgery	0DV64
ICD-10-PCS	Procedure	Bariatric Surgery	0DV67
ICD-10-PCS	Procedure	Colorectal Surgery	0D9A0ZZ
ICD-10-PCS	Procedure	Colorectal Surgery	0D9A4ZZ
ICD-10-PCS	Procedure	Colorectal Surgery	0D9B0ZZ
ICD-10-PCS	Procedure	Colorectal Surgery	0D9B4ZZ
ICD-10-PCS	Procedure	Colorectal Surgery	0DB90ZZ
ICD-10-PCS	Procedure	Colorectal Surgery	0DB94ZZ
ICD-10-PCS	Procedure	Colorectal Surgery	0DBA0ZZ
ICD-10-PCS	Procedure	Colorectal Surgery	0DBA4ZZ
ICD-10-PCS	Procedure	Colorectal Surgery	0DBB0ZZ
ICD-10-PCS	Procedure	Colorectal Surgery	0DBB4ZZ
ICD-10-PCS	Procedure	Colorectal Surgery	0DBP0ZZ
ICD-10-PCS	Procedure	Colorectal Surgery	0DBP4ZZ
ICD-10-PCS	Procedure	Colorectal Surgery	0DT90ZZ
ICD-10-PCS	Procedure	Colorectal Surgery	0DT94ZZ
ICD-10-PCS	Procedure	Colorectal Surgery	0DTA0ZZ
ICD-10-PCS	Procedure	Colorectal Surgery	0DTA4ZZ
ICD-10-PCS	Procedure	Colorectal Surgery	0DTB0ZZ
ICD-10-PCS	Procedure	Colorectal Surgery	0DTB4ZZ
ICD-10-PCS	Procedure	Colorectal Surgery	0DTE0ZZ
ICD-10-PCS	Procedure	Colorectal Surgery	0DTE4ZZ
ICD-10-PCS	Procedure	Colorectal Surgery	0DTH0ZZ
ICD-10-PCS	Procedure	Colorectal Surgery	0DTH4ZZ
ICD-10-PCS	Procedure	Colorectal Surgery	0DTK0ZZ
ICD-10-PCS	Procedure	Colorectal Surgery	0DTK4ZZ
ICD-10-PCS	Procedure	Colorectal Surgery	0DTP0ZZ
ICD-10-PCS	Procedure	Colorectal Surgery	0DTP4ZZ
ICD-10-PCS	Procedure	Colorectal Surgery	0DTQ0ZZ
ICD-10-PCS	Procedure	Colorectal Surgery	0DTQ4ZZ
ICD-10-PCS	Procedure	Colorectal Surgery	0D1A0Z
ICD-10-PCS	Procedure	Colorectal Surgery	0D1A4Z
ICD-10-PCS	Procedure	Colorectal Surgery	0D1B0Z
ICD-10-PCS	Procedure	Colorectal Surgery	0D1B4Z
ICD-10-PCS	Procedure	Colorectal Surgery	0D1H0Z
ICD-10-PCS	Procedure	Colorectal Surgery	0D1H4Z
ICD-10-PCS	Procedure	Colorectal Surgery	0D1K0Z
ICD-10-PCS	Procedure	Colorectal Surgery	0D1K4Z
ICD-10-PCS	Procedure	Colorectal Surgery	0DTF0ZZ
ICD-10-PCS	Procedure	Colorectal Surgery	0DTF4ZZ
ICD-10-PCS	Procedure	Colorectal Surgery	0DTG0ZZ
ICD-10-PCS	Procedure	Colorectal Surgery	0DTG4ZZ
ICD-10-PCS	Procedure	Colorectal Surgery	0DTJ0ZZ
ICD-10-PCS	Procedure	Colorectal Surgery	0DTJ4ZG
ICD-10-PCS	Procedure	Colorectal Surgery	0DTJ4ZZ
ICD-10-PCS	Procedure	Upper Gastrointestinal Surgery	0DB60
ICD-10-PCS	Procedure	Upper Gastrointestinal Surgery	0DB20
ICD-10-PCS	Procedure	Upper Gastrointestinal Surgery	0DB30
ICD-10-PCS	Procedure	Upper Gastrointestinal Surgery	0DB40
ICD-10-PCS	Procedure	Upper Gastrointestinal Surgery	0DB50
ICD-10-PCS	Procedure	Upper Gastrointestinal Surgery	0DB64
ICD-10-PCS	Procedure	Upper Gastrointestinal Surgery	0DB24
ICD-10-PCS	Procedure	Upper Gastrointestinal Surgery	0DB34
ICD-10-PCS	Procedure	Upper Gastrointestinal Surgery	0DB44
ICD-10-PCS	Procedure	Upper Gastrointestinal Surgery	0DB54
ICD-10-PCS	Procedure	Upper Gastrointestinal Surgery	0DT60
ICD-10-PCS	Procedure	Upper Gastrointestinal Surgery	0DT64
ICD-10-PCS	Procedure	Upper Gastrointestinal Surgery	0DB10
ICD-10-PCS	Procedure	Upper Gastrointestinal Surgery	0DB14
ICD-10-PCS	Procedure	Gynecologic Surgery	0UT90
ICD-10-PCS	Procedure	Gynecologic Surgery	0UT94
ICD-10-PCS	Procedure	Hepatobiliary Surgery	0FT0
ICD-10-PCS	Procedure	Hepatobiliary Surgery	0FT1
ICD-10-PCS	Procedure	Hepatobiliary Surgery	0FT2
ICD-10-PCS	Procedure	Hepatobiliary Surgery	07TP
ICD-10-PCS	Procedure	Hepatobiliary Surgery	07BP
ICD-10-PCS	Procedure	Hepatobiliary Surgery	0FTG
ICD-10-PCS	Procedure	Hepatobiliary Surgery	0GT2
ICD-10-PCS	Procedure	Hepatobiliary Surgery	0GT3
ICD-10-PCS	Procedure	Hepatobiliary Surgery	0GT4
ICD-10-PCS	Procedure	Hepatobiliary Surgery	0GB2
ICD-10-PCS	Procedure	Hepatobiliary Surgery	0GB3
ICD-10-PCS	Procedure	Hepatobiliary Surgery	0GB4
ICD-10-PCS	Procedure	Hepatobiliary Surgery	0FT40ZZ
ICD-10-PCS	Procedure	Hepatobiliary Surgery	0FT44ZG
ICD-10-PCS	Procedure	Hepatobiliary Surgery	0FT44ZZ
ICD-10-PCS	Procedure	Hepatobiliary Surgery	0FB40ZZ
ICD-10-PCS	Procedure	Hepatobiliary Surgery	0FB44ZZ
ICD-10-PCS	Procedure	Transplant Surgery	0FY0
ICD-10-PCS	Procedure	Transplant Surgery	0FYG
ICD-10-PCS	Procedure	Transplant Surgery	0TY0
ICD-10-PCS	Procedure	Transplant Surgery	0TY1
ICD-10-PCS	Procedure	Transplant Surgery	0DY8
ICD-10-PCS	Procedure	Urologic Surgery	0TT00ZZ
ICD-10-PCS	Procedure	Urologic Surgery	0TT10ZZ
ICD-10-PCS	Procedure	Urologic Surgery	0TB00ZZ
ICD-10-PCS	Procedure	Urologic Surgery	0TB10ZZ
ICD-10-PCS	Procedure	Urologic Surgery	0TT60ZZ
ICD-10-PCS	Procedure	Urologic Surgery	0TT70ZZ
ICD-10-PCS	Procedure	Urologic Surgery	0TTB0ZZ
ICD-10-PCS	Procedure	Urologic Surgery	0TBB0ZZ
ICD-10-PCS	Procedure	Urologic Surgery	0VT00ZZ
ICD-10-PCS	Procedure	Urologic Surgery	0VB00ZZ
ICD-10-PCS	Procedure	Urologic Surgery	0TC60ZZ
ICD-10-PCS	Procedure	Urologic Surgery	0TC70ZZ
ICD-10-PCS	Procedure	Urologic Surgery	0TQ30ZZ
ICD-10-PCS	Procedure	Urologic Surgery	0TQ40ZZ
ICD-10-PCS	Procedure	Urologic Surgery	0T160ZC
ICD-10-PCS	Procedure	Urologic Surgery	0T170ZC
ICD-10-PCS	Procedure	Urologic Surgery	0TT04ZZ
ICD-10-PCS	Procedure	Urologic Surgery	0TT14ZZ
ICD-10-PCS	Procedure	Urologic Surgery	0TB04ZZ
ICD-10-PCS	Procedure	Urologic Surgery	0TB14ZZ
ICD-10-PCS	Procedure	Urologic Surgery	0TT64ZZ
ICD-10-PCS	Procedure	Urologic Surgery	0TT74ZZ
ICD-10-PCS	Procedure	Urologic Surgery	0TTB4ZZ
ICD-10-PCS	Procedure	Urologic Surgery	0TBB4ZZ
ICD-10-PCS	Procedure	Urologic Surgery	0VT04ZZ
ICD-10-PCS	Procedure	Urologic Surgery	0VB04ZZ
ICD-10-PCS	Procedure	Urologic Surgery	0TQ34ZZ
ICD-10-PCS	Procedure	Urologic Surgery	0TQ44ZZ
ICD-10-PCS	Procedure	Urologic Surgery	0T164ZC
ICD-10-PCS	Procedure	Urologic Surgery	0T174ZC
ICD-10-PCS	Procedure	Urologic Surgery	0T903ZZ
ICD-10-PCS	Procedure	Urologic Surgery	0T913ZZ
ICD-10-PCS	Procedure	Urologic Surgery	0T9030Z
ICD-10-PCS	Procedure	Urologic Surgery	0T9130Z
ICD-10-PCS	Procedure	Urologic Surgery	0TC03ZZ
ICD-10-PCS	Procedure	Urologic Surgery	0TC13ZZ
ICD-10-PCS	Procedure	Urologic Surgery	0TB03ZX
ICD-10-PCS	Procedure	Urologic Surgery	0TB13ZX
ICD-10-PCS	Procedure	Urologic Surgery	0T9B30Z
ICD-10-PCS	Procedure	Urologic Surgery	0T9B3ZZ
ICD-10-PCS	Procedure	Urologic Surgery	0T9000Z
ICD-10-PCS	Procedure	Urologic Surgery	0T900ZZ
ICD-10-PCS	Procedure	Urologic Surgery	0T9100Z
ICD-10-PCS	Procedure	Urologic Surgery	0T910ZZ
ICD-10-PCS	Procedure	Urologic Surgery	0T9300Z
ICD-10-PCS	Procedure	Urologic Surgery	0T930ZZ
ICD-10-PCS	Procedure	Urologic Surgery	0T9400Z
ICD-10-PCS	Procedure	Urologic Surgery	0T940ZZ
ICD-10-PCS	Procedure	Urologic Surgery	0TB00ZX
ICD-10-PCS	Procedure	Urologic Surgery	0TB10ZX
ICD-10-PCS	Procedure	Urologic Surgery	0TS00ZZ
ICD-10-PCS	Procedure	Urologic Surgery	0TS10ZZ
ICD-10-PCS	Procedure	Urologic Surgery	0TNB0ZZ
ICD-10-PCS	Procedure	Urologic Surgery	0TNC0ZZ
ICD-10-PCS	Procedure	Urologic Surgery	0T9600Z
ICD-10-PCS	Procedure	Urologic Surgery	0T960ZZ
ICD-10-PCS	Procedure	Urologic Surgery	0T9700Z
ICD-10-PCS	Procedure	Urologic Surgery	0T970ZZ
ICD-10-PCS	Procedure	Urologic Surgery	0T160Z9
ICD-10-PCS	Procedure	Urologic Surgery	0T170Z9
ICD-10-PCS	Procedure	Urologic Surgery	0T160ZA
ICD-10-PCS	Procedure	Urologic Surgery	0T170ZB
ICD-10-PCS	Procedure	Urologic Surgery	0T160ZD
ICD-10-PCS	Procedure	Urologic Surgery	0T170ZD
ICD-10-PCS	Procedure	Urologic Surgery	0TN60ZZ
ICD-10-PCS	Procedure	Urologic Surgery	0TN70ZZ
ICD-10-PCS	Procedure	Urologic Surgery	0TBB0ZX
ICD-10-PCS	Procedure	Urologic Surgery	0T1B0Z9
ICD-10-PCS	Procedure	Urologic Surgery	0TQB0ZZ
ICD-10-PCS	Procedure	Urologic Surgery	0T9040Z
ICD-10-PCS	Procedure	Urologic Surgery	0T9140Z
ICD-10-PCS	Procedure	Urologic Surgery	0TQ04ZZ
ICD-10-PCS	Procedure	Urologic Surgery	0TQ14ZZ
ICD-10-PCS	Procedure	Urologic Surgery	0TS04ZZ
ICD-10-PCS	Procedure	Urologic Surgery	0TS14ZZ
ICD-10-PCS	Procedure	Vascular Surgery	04100
ICD-10-PCS	Procedure	Vascular Surgery	041C09D
ICD-10-PCS	Procedure	Vascular Surgery	04B00ZX
ICD-10-PCS	Procedure	Vascular Surgery	04B00ZZ
ICD-10-PCS	Procedure	Vascular Surgery	04B50ZX
ICD-10-PCS	Procedure	Vascular Surgery	04BA0ZX
ICD-10-PCS	Procedure	Vascular Surgery	04BB0ZX
ICD-10-PCS	Procedure	Vascular Surgery	04BC0ZX
ICD-10-PCS	Procedure	Vascular Surgery	04BD0ZX
ICD-10-PCS	Procedure	Vascular Surgery	04L00CZ
ICD-10-PCS	Procedure	Vascular Surgery	04L00DZ
ICD-10-PCS	Procedure	Vascular Surgery	04L00ZZ
ICD-10-PCS	Procedure	Vascular Surgery	04L40CZ
ICD-10-PCS	Procedure	Vascular Surgery	04L50CZ
ICD-10-PCS	Procedure	Vascular Surgery	04LA0CZ
ICD-10-PCS	Procedure	Vascular Surgery	04LA0DZ
ICD-10-PCS	Procedure	Vascular Surgery	04LA0ZZ
ICD-10-PCS	Procedure	Vascular Surgery	04LB0CZ
ICD-10-PCS	Procedure	Vascular Surgery	04Q00ZZ
ICD-10-PCS	Procedure	Vascular Surgery	04R007Z
ICD-10-PCS	Procedure	Vascular Surgery	04R00JZ
ICD-10-PCS	Procedure	Vascular Surgery	04R00KZ
ICD-10-PCS	Procedure	Vascular Surgery	04SA0ZZ
ICD-10-PCS	Procedure	Vascular Surgery	04SB0ZZ
ICD-10-PCS	Procedure	Vascular Surgery	06180Z9
ICD-10-PCS	Procedure	Vascular Surgery	06B00ZX
ICD-10-PCS	Procedure	Vascular Surgery	06B00ZZ
ICD-10-PCS	Procedure	Vascular Surgery	06B40ZX
ICD-10-PCS	Procedure	Vascular Surgery	06B80ZX
ICD-10-PCS	Procedure	Vascular Surgery	06BC0ZX
ICD-10-PCS	Procedure	Vascular Surgery	06BD0ZX
ICD-10-PCS	Procedure	Vascular Surgery	06L00CZ
ICD-10-PCS	Procedure	Vascular Surgery	06L00DZ
ICD-10-PCS	Procedure	Vascular Surgery	06L40CZ
ICD-10-PCS	Procedure	Vascular Surgery	06L80CZ
ICD-10-PCS	Procedure	Vascular Surgery	06Q00ZZ
ICD-10-PCS	Procedure	Vascular Surgery	06R007Z
ICD-10-PCS	Procedure	Vascular Surgery	06R00JZ
ICD-10-PCS	Procedure	Vascular Surgery	06R00KZ
ICD-10-PCS	Procedure	Vascular Surgery	06R407Z
ICD-10-PCS	Procedure	Vascular Surgery	06R807Z
ICD-10-PCS	Procedure	Vascular Surgery	06U007Z
ICD-10-PCS	Procedure	Vascular Surgery	06U00JZ
ICD-10-PCS	Procedure	Vascular Surgery	06U00KZ
ICD-10-PCS	Procedure	Vascular Surgery	04BC0ZZ
ICD-10-PCS	Procedure	Vascular Surgery	04BD0ZZ
ICD-10-PCS	Procedure	Vascular Surgery	04BE0ZZ
ICD-10-PCS	Procedure	Vascular Surgery	04BF0ZZ
ICD-10-PCS	Procedure	Vascular Surgery	04BH0ZZ
ICD-10-PCS	Procedure	Vascular Surgery	04BJ0ZZ
ICD-10-PCS	Procedure	Vascular Surgery	04B10ZZ
ICD-10-PCS	Procedure	Vascular Surgery	04B20ZZ
ICD-10-PCS	Procedure	Vascular Surgery	04B30ZZ
ICD-10-PCS	Procedure	Vascular Surgery	04B40ZZ
ICD-10-PCS	Procedure	Vascular Surgery	04B50ZZ
ICD-10-PCS	Procedure	Vascular Surgery	04B60ZZ
ICD-10-PCS	Procedure	Vascular Surgery	04B70ZZ
ICD-10-PCS	Procedure	Vascular Surgery	04B80ZZ
ICD-10-PCS	Procedure	Vascular Surgery	04B90ZZ
ICD-10-PCS	Procedure	Vascular Surgery	04BA0ZZ
ICD-10-PCS	Procedure	Vascular Surgery	04BB0ZZ
ICD-10-PCS	Procedure	Vascular Surgery	04Q10ZZ
ICD-10-PCS	Procedure	Vascular Surgery	04Q20ZZ
ICD-10-PCS	Procedure	Vascular Surgery	04Q30ZZ
ICD-10-PCS	Procedure	Vascular Surgery	04Q40ZZ
ICD-10-PCS	Procedure	Vascular Surgery	04Q50ZZ
ICD-10-PCS	Procedure	Vascular Surgery	04Q60ZZ
ICD-10-PCS	Procedure	Vascular Surgery	04Q70ZZ
ICD-10-PCS	Procedure	Vascular Surgery	04Q80ZZ
ICD-10-PCS	Procedure	Vascular Surgery	04Q90ZZ
ICD-10-PCS	Procedure	Vascular Surgery	04QA0ZZ
ICD-10-PCS	Procedure	Vascular Surgery	04QB0ZZ
ICD-10-PCS	Procedure	Vascular Surgery	04QC0ZZ
ICD-10-PCS	Procedure	Vascular Surgery	04QD0ZZ
ICD-10-PCS	Procedure	Vascular Surgery	04QE0ZZ
ICD-10-PCS	Procedure	Vascular Surgery	04QF0ZZ
ICD-10-PCS	Procedure	Vascular Surgery	04QH0ZZ
ICD-10-PCS	Procedure	Vascular Surgery	04QJ0ZZ
ICD-10-PCS	Procedure	Vascular Surgery	04900ZZ
ICD-10-PCS	Procedure	Vascular Surgery	04910ZZ
ICD-10-PCS	Procedure	Vascular Surgery	04950ZZ
ICD-10-PCS	Procedure	Vascular Surgery	04980ZZ
ICD-10-PCS	Procedure	Vascular Surgery	049A0ZZ
ICD-10-PCS	Procedure	Vascular Surgery	049B0ZZ
ICD-10-PCS	Procedure	Vascular Surgery	049C0ZZ
ICD-10-PCS	Procedure	Vascular Surgery	049D0ZZ
ICD-10-PCS	Procedure	Vascular Surgery	04R00
ICD-10-PCS	Procedure	Vascular Surgery	04R10
ICD-10-PCS	Procedure	Vascular Surgery	04R20
ICD-10-PCS	Procedure	Vascular Surgery	04R30
ICD-10-PCS	Procedure	Vascular Surgery	04R40
ICD-10-PCS	Procedure	Vascular Surgery	04R50
ICD-10-PCS	Procedure	Vascular Surgery	04R60
ICD-10-PCS	Procedure	Vascular Surgery	04R70
ICD-10-PCS	Procedure	Vascular Surgery	04R80
ICD-10-PCS	Procedure	Vascular Surgery	04R90
ICD-10-PCS	Procedure	Vascular Surgery	04RA0
ICD-10-PCS	Procedure	Vascular Surgery	04RB0
ICD-10-PCS	Procedure	Vascular Surgery	04RC0
ICD-10-PCS	Procedure	Vascular Surgery	04RD0
ICD-10-PCS	Procedure	Vascular Surgery	04RE0
ICD-10-PCS	Procedure	Vascular Surgery	04RF0
ICD-10-PCS	Procedure	Vascular Surgery	04RG0
ICD-10-PCS	Procedure	Vascular Surgery	04RH0
ICD-10-PCS	Procedure	Vascular Surgery	04RJ0
ICD-10-PCS	Procedure	Vascular Surgery	04U00
ICD-10-PCS	Procedure	Vascular Surgery	04U10
ICD-10-PCS	Procedure	Vascular Surgery	04U20
ICD-10-PCS	Procedure	Vascular Surgery	04U30
ICD-10-PCS	Procedure	Vascular Surgery	04U40
ICD-10-PCS	Procedure	Vascular Surgery	04U50
ICD-10-PCS	Procedure	Vascular Surgery	04U60
ICD-10-PCS	Procedure	Vascular Surgery	04U70
ICD-10-PCS	Procedure	Vascular Surgery	04U80
ICD-10-PCS	Procedure	Vascular Surgery	04U90
ICD-10-PCS	Procedure	Vascular Surgery	04UA0
ICD-10-PCS	Procedure	Vascular Surgery	04UB0
ICD-10-PCS	Procedure	Vascular Surgery	04UC0
ICD-10-PCS	Procedure	Vascular Surgery	04UD0
ICD-10-PCS	Procedure	Vascular Surgery	04UE0
ICD-10-PCS	Procedure	Vascular Surgery	04UF0
ICD-10-PCS	Procedure	Vascular Surgery	04UG0
ICD-10-PCS	Procedure	Vascular Surgery	04UH0
ICD-10-PCS	Procedure	Vascular Surgery	04UJ0
ICD-10-PCS	Procedure	Vascular Surgery	06900ZZ
ICD-10-PCS	Procedure	Vascular Surgery	06980ZZ
ICD-10-PCS	Procedure	Vascular Surgery	06940ZZ
ICD-10-PCS	Procedure	Vascular Surgery	069C0ZZ
ICD-10-PCS	Procedure	Vascular Surgery	069D0ZZ
ICD-10-PCS	Procedure	Vascular Surgery	04C00ZZ
ICD-10-PCS	Procedure	Vascular Surgery	04CA0ZZ
ICD-10-PCS	Procedure	Vascular Surgery	04CB0ZZ
ICD-10-PCS	Procedure	Vascular Surgery	04C50ZZ
ICD-10-PCS	Procedure	Vascular Surgery	04C10ZZ
ICD-10-PCS	Procedure	Vascular Surgery	04C20ZZ
ICD-10-PCS	Procedure	Vascular Surgery	04C30ZZ
ICD-10-PCS	Procedure	Vascular Surgery	04C40ZZ
ICD-10-PCS	Procedure	Vascular Surgery	04CC0ZZ
ICD-10-PCS	Procedure	Vascular Surgery	04CD0ZZ
ICD-10-PCS	Procedure	Vascular Surgery	04CE0ZZ
ICD-10-PCS	Procedure	Vascular Surgery	04CF0ZZ
ICD-10-PCS	Procedure	Vascular Surgery	04CH0ZZ
ICD-10-PCS	Procedure	Vascular Surgery	04CJ0ZZ
ICD-10-PCS	Procedure	Non-Incisional Hernia Surgery	0BQT0ZZ
ICD-10-PCS	Procedure	Non-Incisional Hernia Surgery	0BQT4ZZ
ICD-10-PCS	Procedure	Non-Incisional Hernia Surgery	0BRT07Z
ICD-10-PCS	Procedure	Non-Incisional Hernia Surgery	0BRT0JZ
ICD-10-PCS	Procedure	Non-Incisional Hernia Surgery	0BRT0KZ
ICD-10-PCS	Procedure	Non-Incisional Hernia Surgery	0BRT47Z
ICD-10-PCS	Procedure	Non-Incisional Hernia Surgery	0BRT4JZ
ICD-10-PCS	Procedure	Non-Incisional Hernia Surgery	0BRT4KZ
ICD-10-PCS	Procedure	Non-Incisional Hernia Surgery	0BUT07Z
ICD-10-PCS	Procedure	Non-Incisional Hernia Surgery	0BUT0JZ
ICD-10-PCS	Procedure	Non-Incisional Hernia Surgery	0BUT0KZ
ICD-10-PCS	Procedure	Non-Incisional Hernia Surgery	0BUT47Z
ICD-10-PCS	Procedure	Non-Incisional Hernia Surgery	0BUT4JZ
ICD-10-PCS	Procedure	Non-Incisional Hernia Surgery	0BUT4KZ
ICD-10-PCS	Procedure	Non-Incisional Hernia Surgery	0YQ50ZZ
ICD-10-PCS	Procedure	Non-Incisional Hernia Surgery	0YQ5XZZ
ICD-10-PCS	Procedure	Non-Incisional Hernia Surgery	0YQ60ZZ
ICD-10-PCS	Procedure	Non-Incisional Hernia Surgery	0YQ6XZZ
ICD-10-PCS	Procedure	Non-Incisional Hernia Surgery	0YQA0ZZ
ICD-10-PCS	Procedure	Non-Incisional Hernia Surgery	0YQAXZZ
ICD-10-PCS	Procedure	Non-Incisional Hernia Surgery	0YU507Z
ICD-10-PCS	Procedure	Non-Incisional Hernia Surgery	0YU50JZ
ICD-10-PCS	Procedure	Non-Incisional Hernia Surgery	0YU50KZ
ICD-10-PCS	Procedure	Non-Incisional Hernia Surgery	0YU607Z
ICD-10-PCS	Procedure	Non-Incisional Hernia Surgery	0YU60JZ
ICD-10-PCS	Procedure	Non-Incisional Hernia Surgery	0YU60KZ
ICD-10-PCS	Procedure	Non-Incisional Hernia Surgery	0YUA07Z
ICD-10-PCS	Procedure	Non-Incisional Hernia Surgery	0YUA0JZ
ICD-10-PCS	Procedure	Non-Incisional Hernia Surgery	0YUA0KZ
ICD-10-PCS	Procedure	Non-Incisional Hernia Surgery	0YQ54ZZ
ICD-10-PCS	Procedure	Non-Incisional Hernia Surgery	0YQ64ZZ
ICD-10-PCS	Procedure	Non-Incisional Hernia Surgery	0YQA4ZZ
ICD-10-PCS	Procedure	Non-Incisional Hernia Surgery	0YU547Z
ICD-10-PCS	Procedure	Non-Incisional Hernia Surgery	0YU54JZ
ICD-10-PCS	Procedure	Non-Incisional Hernia Surgery	0YU54KZ
ICD-10-PCS	Procedure	Non-Incisional Hernia Surgery	0YU647Z
ICD-10-PCS	Procedure	Non-Incisional Hernia Surgery	0YU64JZ
ICD-10-PCS	Procedure	Non-Incisional Hernia Surgery	0YU64KZ
ICD-10-PCS	Procedure	Non-Incisional Hernia Surgery	0YUA47Z
ICD-10-PCS	Procedure	Non-Incisional Hernia Surgery	0YUA4JZ
ICD-10-PCS	Procedure	Non-Incisional Hernia Surgery	0YUA4KZ
ICD-10-PCS	Procedure	Non-Incisional Hernia Surgery	0YQ74ZZ
ICD-10-PCS	Procedure	Non-Incisional Hernia Surgery	0YQ84ZZ
ICD-10-PCS	Procedure	Non-Incisional Hernia Surgery	0YQE4ZZ
ICD-10-PCS	Procedure	Non-Incisional Hernia Surgery	0YU747Z
ICD-10-PCS	Procedure	Non-Incisional Hernia Surgery	0YU74JZ
ICD-10-PCS	Procedure	Non-Incisional Hernia Surgery	0YU74KZ
ICD-10-PCS	Procedure	Non-Incisional Hernia Surgery	0YU847Z
ICD-10-PCS	Procedure	Non-Incisional Hernia Surgery	0YU84JZ
ICD-10-PCS	Procedure	Non-Incisional Hernia Surgery	0YU84KZ
ICD-10-PCS	Procedure	Non-Incisional Hernia Surgery	0YUE47Z
ICD-10-PCS	Procedure	Non-Incisional Hernia Surgery	0YUE4JZ
ICD-10-PCS	Procedure	Non-Incisional Hernia Surgery	0YUE4KZ
ICD-10-PCS	Procedure	Non-Incisional Hernia Surgery	0YQ74ZZ
ICD-10-PCS	Procedure	Non-Incisional Hernia Surgery	0YQ84ZZ
ICD-10-PCS	Procedure	Non-Incisional Hernia Surgery	0YQE4ZZ
ICD-10-PCS	Procedure	Non-Incisional Hernia Surgery	0YU747Z
ICD-10-PCS	Procedure	Non-Incisional Hernia Surgery	0YU74JZ
ICD-10-PCS	Procedure	Non-Incisional Hernia Surgery	0YU74KZ
ICD-10-PCS	Procedure	Non-Incisional Hernia Surgery	0YU847Z
ICD-10-PCS	Procedure	Non-Incisional Hernia Surgery	0YU84JZ
ICD-10-PCS	Procedure	Non-Incisional Hernia Surgery	0YU84KZ
ICD-10-PCS	Procedure	Non-Incisional Hernia Surgery	0YUE47Z
ICD-10-PCS	Procedure	Non-Incisional Hernia Surgery	0YUE4JZ
ICD-10-PCS	Procedure	Non-Incisional Hernia Surgery	0YUE4KZ
ICD-10-PCS	Procedure	Non-Incisional Hernia Surgery	0WQFXZ2
ICD-10-PCS	Procedure	Ventral/Incisional/Umbilical Hernia Repair	0WQF0ZZ
ICD-10-PCS	Procedure	Ventral/Incisional/Umbilical Hernia Repair	0WQF4ZZ
ICD-10-PCS	Procedure	Ventral/Incisional/Umbilical Hernia Repair	0WQFXZZ
ICD-10-PCS	Procedure	Ventral/Incisional/Umbilical Hernia Repair	0WUF07Z
ICD-10-PCS	Procedure	Ventral/Incisional/Umbilical Hernia Repair	0WUF0JZ
ICD-10-PCS	Procedure	Ventral/Incisional/Umbilical Hernia Repair	0WUF0KZ
ICD-10-PCS	Procedure	Ventral/Incisional/Umbilical Hernia Repair	0WUF47Z
ICD-10-PCS	Procedure	Ventral/Incisional/Umbilical Hernia Repair	0WUF4JZ
ICD-10-PCS	Procedure	Ventral/Incisional/Umbilical Hernia Repair	0WUF4KZ
CPT	Procedure	Bariatric Surgery	43770
CPT	Procedure	Bariatric Surgery	43771
CPT	Procedure	Bariatric Surgery	43772
CPT	Procedure	Bariatric Surgery	43773
CPT	Procedure	Bariatric Surgery	43774
CPT	Procedure	Bariatric Surgery	43775
CPT	Procedure	Bariatric Surgery	43644
CPT	Procedure	Bariatric Surgery	43645
CPT	Procedure	Bariatric Surgery	43842
CPT	Procedure	Bariatric Surgery	43843
CPT	Procedure	Bariatric Surgery	43845
CPT	Procedure	Bariatric Surgery	43846
CPT	Procedure	Bariatric Surgery	43847
CPT	Procedure	Bariatric Surgery	43848
CPT	Procedure	Colorectal Surgery	44110
CPT	Procedure	Colorectal Surgery	44111
CPT	Procedure	Colorectal Surgery	44120
CPT	Procedure	Colorectal Surgery	44121
CPT	Procedure	Colorectal Surgery	44125
CPT	Procedure	Colorectal Surgery	44130
CPT	Procedure	Colorectal Surgery	44139
CPT	Procedure	Colorectal Surgery	44140
CPT	Procedure	Colorectal Surgery	44141
CPT	Procedure	Colorectal Surgery	44142
CPT	Procedure	Colorectal Surgery	44143
CPT	Procedure	Colorectal Surgery	44144
CPT	Procedure	Colorectal Surgery	44145
CPT	Procedure	Colorectal Surgery	44146
CPT	Procedure	Colorectal Surgery	44147
CPT	Procedure	Colorectal Surgery	44150
CPT	Procedure	Colorectal Surgery	44151
CPT	Procedure	Colorectal Surgery	44155
CPT	Procedure	Colorectal Surgery	44156
CPT	Procedure	Colorectal Surgery	44158
CPT	Procedure	Colorectal Surgery	44160
CPT	Procedure	Colorectal Surgery	44188
CPT	Procedure	Colorectal Surgery	44202
CPT	Procedure	Colorectal Surgery	44203
CPT	Procedure	Colorectal Surgery	44204
CPT	Procedure	Colorectal Surgery	44205
CPT	Procedure	Colorectal Surgery	44206
CPT	Procedure	Colorectal Surgery	44207
CPT	Procedure	Colorectal Surgery	44208
CPT	Procedure	Colorectal Surgery	44210
CPT	Procedure	Colorectal Surgery	44211
CPT	Procedure	Colorectal Surgery	44212
CPT	Procedure	Colorectal Surgery	44213
CPT	Procedure	Colorectal Surgery	44227
CPT	Procedure	Colorectal Surgery	44238
CPT	Procedure	Colorectal Surgery	44620
CPT	Procedure	Colorectal Surgery	44625
CPT	Procedure	Colorectal Surgery	44950
CPT	Procedure	Colorectal Surgery	44955
CPT	Procedure	Colorectal Surgery	44960
CPT	Procedure	Colorectal Surgery	44970
CPT	Procedure	Colorectal Surgery	45110
CPT	Procedure	Colorectal Surgery	45111
CPT	Procedure	Colorectal Surgery	45112
CPT	Procedure	Colorectal Surgery	45113
CPT	Procedure	Colorectal Surgery	45119
CPT	Procedure	Colorectal Surgery	45120
CPT	Procedure	Colorectal Surgery	45121
CPT	Procedure	Colorectal Surgery	44187
CPT	Procedure	Upper Gastrointestinal Surgery	43631
CPT	Procedure	Upper Gastrointestinal Surgery	43632
CPT	Procedure	Upper Gastrointestinal Surgery	43633
CPT	Procedure	Upper Gastrointestinal Surgery	43634
CPT	Procedure	Upper Gastrointestinal Surgery	43820
CPT	Procedure	Upper Gastrointestinal Surgery	43825
CPT	Procedure	Upper Gastrointestinal Surgery	43620
CPT	Procedure	Upper Gastrointestinal Surgery	43621
CPT	Procedure	Upper Gastrointestinal Surgery	43622
CPT	Procedure	Gynecologic Surgery	58150
CPT	Procedure	Gynecologic Surgery	58152
CPT	Procedure	Gynecologic Surgery	58180
CPT	Procedure	Gynecologic Surgery	58200
CPT	Procedure	Gynecologic Surgery	58210
CPT	Procedure	Gynecologic Surgery	58285
CPT	Procedure	Gynecologic Surgery	58541
CPT	Procedure	Gynecologic Surgery	58542
CPT	Procedure	Gynecologic Surgery	58543
CPT	Procedure	Gynecologic Surgery	58544
CPT	Procedure	Gynecologic Surgery	58548
CPT	Procedure	Gynecologic Surgery	58550
CPT	Procedure	Gynecologic Surgery	58552
CPT	Procedure	Gynecologic Surgery	58553
CPT	Procedure	Gynecologic Surgery	58554
CPT	Procedure	Gynecologic Surgery	58570
CPT	Procedure	Gynecologic Surgery	58571
CPT	Procedure	Gynecologic Surgery	58572
CPT	Procedure	Gynecologic Surgery	58573
CPT	Procedure	Gynecologic Surgery	58575
CPT	Procedure	Gynecologic Surgery	58951
CPT	Procedure	Gynecologic Surgery	58952
CPT	Procedure	Gynecologic Surgery	58953
CPT	Procedure	Gynecologic Surgery	58954
CPT	Procedure	Gynecologic Surgery	58956
CPT	Procedure	Gynecologic Surgery	58958
CPT	Procedure	Hepatobiliary Surgery	47120
CPT	Procedure	Hepatobiliary Surgery	47125
CPT	Procedure	Hepatobiliary Surgery	47130
CPT	Procedure	Hepatobiliary Surgery	47133
CPT	Procedure	Hepatobiliary Surgery	47140
CPT	Procedure	Hepatobiliary Surgery	47141
CPT	Procedure	Hepatobiliary Surgery	47142
CPT	Procedure	Hepatobiliary Surgery	47350
CPT	Procedure	Hepatobiliary Surgery	47360
CPT	Procedure	Hepatobiliary Surgery	47361
CPT	Procedure	Hepatobiliary Surgery	47162
CPT	Procedure	Hepatobiliary Surgery	47379
CPT	Procedure	Hepatobiliary Surgery	47382
CPT	Procedure	Hepatobiliary Surgery	47562
CPT	Procedure	Hepatobiliary Surgery	47563
CPT	Procedure	Hepatobiliary Surgery	47564
CPT	Procedure	Hepatobiliary Surgery	38100
CPT	Procedure	Hepatobiliary Surgery	38101
CPT	Procedure	Hepatobiliary Surgery	38102
CPT	Procedure	Hepatobiliary Surgery	38120
CPT	Procedure	Hepatobiliary Surgery	48140
CPT	Procedure	Hepatobiliary Surgery	48145
CPT	Procedure	Hepatobiliary Surgery	48146
CPT	Procedure	Hepatobiliary Surgery	48148
CPT	Procedure	Hepatobiliary Surgery	48150
CPT	Procedure	Hepatobiliary Surgery	48152
CPT	Procedure	Hepatobiliary Surgery	48153
CPT	Procedure	Hepatobiliary Surgery	48154
CPT	Procedure	Hepatobiliary Surgery	48154
CPT	Procedure	Hepatobiliary Surgery	60540
CPT	Procedure	Hepatobiliary Surgery	60545
CPT	Procedure	Hepatobiliary Surgery	60650
CPT	Procedure	Transplant Surgery	44135
CPT	Procedure	Transplant Surgery	44136
CPT	Procedure	Transplant Surgery	44137
CPT	Procedure	Transplant Surgery	47135
CPT	Procedure	Transplant Surgery	47136
CPT	Procedure	Transplant Surgery	48554
CPT	Procedure	Transplant Surgery	48556
CPT	Procedure	Transplant Surgery	50360
CPT	Procedure	Transplant Surgery	50365
CPT	Procedure	Transplant Surgery	50370
CPT	Procedure	Transplant Surgery	50380
CPT	Procedure	Transplant Surgery	48160
CPT	Procedure	Urologic Surgery	50040
CPT	Procedure	Urologic Surgery	50045
CPT	Procedure	Urologic Surgery	50120
CPT	Procedure	Urologic Surgery	50200
CPT	Procedure	Urologic Surgery	50220
CPT	Procedure	Urologic Surgery	50225
CPT	Procedure	Urologic Surgery	50230
CPT	Procedure	Urologic Surgery	50234
CPT	Procedure	Urologic Surgery	50236
CPT	Procedure	Urologic Surgery	50240
CPT	Procedure	Urologic Surgery	50300
CPT	Procedure	Urologic Surgery	50320
CPT	Procedure	Urologic Surgery	50321
CPT	Procedure	Urologic Surgery	50322
CPT	Procedure	Urologic Surgery	50323
CPT	Procedure	Urologic Surgery	50324
CPT	Procedure	Urologic Surgery	50325
CPT	Procedure	Urologic Surgery	50547
CPT	Procedure	Urologic Surgery	50400
CPT	Procedure	Urologic Surgery	50405
CPT	Procedure	Urologic Surgery	50436
CPT	Procedure	Urologic Surgery	50543
CPT	Procedure	Urologic Surgery	50544
CPT	Procedure	Urologic Surgery	50545
CPT	Procedure	Urologic Surgery	50546
CPT	Procedure	Urologic Surgery	50548
CPT	Procedure	Urologic Surgery	50549
CPT	Procedure	Urologic Surgery	50600
CPT	Procedure	Urologic Surgery	50605
CPT	Procedure	Urologic Surgery	50610
CPT	Procedure	Urologic Surgery	50620
CPT	Procedure	Urologic Surgery	50630
CPT	Procedure	Urologic Surgery	50650
CPT	Procedure	Urologic Surgery	50660
CPT	Procedure	Urologic Surgery	50780
CPT	Procedure	Urologic Surgery	50783
CPT	Procedure	Urologic Surgery	50785
CPT	Procedure	Urologic Surgery	50800
CPT	Procedure	Urologic Surgery	50810
CPT	Procedure	Urologic Surgery	50815
CPT	Procedure	Urologic Surgery	50820
CPT	Procedure	Urologic Surgery	50825
CPT	Procedure	Urologic Surgery	50830
CPT	Procedure	Urologic Surgery	50840
CPT	Procedure	Urologic Surgery	50845
CPT	Procedure	Urologic Surgery	50860
CPT	Procedure	Urologic Surgery	51040
CPT	Procedure	Urologic Surgery	51500
CPT	Procedure	Urologic Surgery	51520
CPT	Procedure	Urologic Surgery	51530
CPT	Procedure	Urologic Surgery	51550
CPT	Procedure	Urologic Surgery	51555
CPT	Procedure	Urologic Surgery	51565
CPT	Procedure	Urologic Surgery	51570
CPT	Procedure	Urologic Surgery	51575
CPT	Procedure	Urologic Surgery	51580
CPT	Procedure	Urologic Surgery	51585
CPT	Procedure	Urologic Surgery	51590
CPT	Procedure	Urologic Surgery	51595
CPT	Procedure	Urologic Surgery	51596
CPT	Procedure	Urologic Surgery	51597
CPT	Procedure	Urologic Surgery	52270
CPT	Procedure	Urologic Surgery	52275
CPT	Procedure	Vascular Surgery	34151
CPT	Procedure	Vascular Surgery	34401
CPT	Procedure	Vascular Surgery	34451
CPT	Procedure	Vascular Surgery	34502
CPT	Procedure	Vascular Surgery	35081
CPT	Procedure	Vascular Surgery	35082
CPT	Procedure	Vascular Surgery	35091
CPT	Procedure	Vascular Surgery	35092
CPT	Procedure	Vascular Surgery	35102
CPT	Procedure	Vascular Surgery	35103
CPT	Procedure	Vascular Surgery	35111
CPT	Procedure	Vascular Surgery	35112
CPT	Procedure	Vascular Surgery	35121
CPT	Procedure	Vascular Surgery	35122
CPT	Procedure	Vascular Surgery	35131
CPT	Procedure	Vascular Surgery	35132
CPT	Procedure	Vascular Surgery	35221
CPT	Procedure	Vascular Surgery	35251
CPT	Procedure	Vascular Surgery	35281
CPT	Procedure	Vascular Surgery	35631
CPT	Procedure	Vascular Surgery	35632
CPT	Procedure	Vascular Surgery	35633
CPT	Procedure	Vascular Surgery	35634
CPT	Procedure	Vascular Surgery	35636
CPT	Procedure	Vascular Surgery	35637
CPT	Procedure	Vascular Surgery	35638
CPT	Procedure	Vascular Surgery	35646
CPT	Procedure	Vascular Surgery	35647
CPT	Procedure	Vascular Surgery	35907
CPT	Procedure	Vascular Surgery	37617
CPT	Procedure	Vascular Surgery	37619
CPT	Procedure	Vascular Surgery	37660
CPT	Procedure	Non-Incisional Hernia Surgery	43334
CPT	Procedure	Non-Incisional Hernia Surgery	43335
CPT	Procedure	Non-Incisional Hernia Surgery	43281
CPT	Procedure	Non-Incisional Hernia Surgery	43282
CPT	Procedure	Non-Incisional Hernia Surgery	43332
CPT	Procedure	Non-Incisional Hernia Surgery	43333
CPT	Procedure	Non-Incisional Hernia Surgery	43336
CPT	Procedure	Non-Incisional Hernia Surgery	43337
CPT	Procedure	Non-Incisional Hernia Surgery	39540
CPT	Procedure	Non-Incisional Hernia Surgery	39541
CPT	Procedure	Non-Incisional Hernia Surgery	49580
CPT	Procedure	Non-Incisional Hernia Surgery	49582
CPT	Procedure	Non-Incisional Hernia Surgery	49585
CPT	Procedure	Non-Incisional Hernia Surgery	49587
CPT	Procedure	Non-Incisional Hernia Surgery	49505
CPT	Procedure	Non-Incisional Hernia Surgery	49507
CPT	Procedure	Non-Incisional Hernia Surgery	49520
CPT	Procedure	Non-Incisional Hernia Surgery	49521
CPT	Procedure	Non-Incisional Hernia Surgery	49525
CPT	Procedure	Non-Incisional Hernia Surgery	49650
CPT	Procedure	Non-Incisional Hernia Surgery	49651
CPT	Procedure	Non-Incisional Hernia Surgery	49550
CPT	Procedure	Non-Incisional Hernia Surgery	49553
CPT	Procedure	Non-Incisional Hernia Surgery	49555
CPT	Procedure	Non-Incisional Hernia Surgery	49557
CPT	Procedure	Non-Incisional Hernia Surgery	49621
CPT	Procedure	Non-Incisional Hernia Surgery	49622
CPT	Procedure	Non-Incisional Hernia Surgery	49623
CPT	Procedure	Ventral/Incisional/Umbilical Hernia Repair	49591
CPT	Procedure	Ventral/Incisional/Umbilical Hernia Repair	49592
CPT	Procedure	Ventral/Incisional/Umbilical Hernia Repair	49593
CPT	Procedure	Ventral/Incisional/Umbilical Hernia Repair	49594
CPT	Procedure	Ventral/Incisional/Umbilical Hernia Repair	49595
CPT	Procedure	Ventral/Incisional/Umbilical Hernia Repair	49596
CPT	Procedure	Ventral/Incisional/Umbilical Hernia Repair	49613
CPT	Procedure	Ventral/Incisional/Umbilical Hernia Repair	49614
CPT	Procedure	Ventral/Incisional/Umbilical Hernia Repair	49615
CPT	Procedure	Ventral/Incisional/Umbilical Hernia Repair	49616
CPT	Procedure	Ventral/Incisional/Umbilical Hernia Repair	49617
CPT	Procedure	Ventral/Incisional/Umbilical Hernia Repair	49618
CPT	Procedure	Ventral/Incisional/Umbilical Hernia Repair	49652
CPT	Procedure	Ventral/Incisional/Umbilical Hernia Repair	49653
CPT	Procedure	Ventral/Incisional/Umbilical Hernia Repair	49654
CPT	Procedure	Ventral/Incisional/Umbilical Hernia Repair	49655
CPT	Procedure	Ventral/Incisional/Umbilical Hernia Repair	49656
CPT	Procedure	Ventral/Incisional/Umbilical Hernia Repair	49657
CPT	Procedure	Incisional Hernia Repair	49560
CPT	Procedure	Incisional Hernia Repair	49561
CPT	Procedure	Incisional Hernia Repair	49565
CPT	Procedure	Incisional Hernia Repair	49566
CPT	Procedure	Incisional Hernia Repair	49568
CPT	Procedure	Incisional Hernia Repair	49570
CPT	Procedure	Incisional Hernia Repair	49572
CPT	Procedure	Incisional Hernia Repair	49590
